# Spatially resolved mapping of cells associated with human complex traits

**DOI:** 10.1101/2024.10.31.24316538

**Authors:** Liyang Song, Wenhao Chen, Junren Hou, Minmin Guo, Jian Yang

## Abstract

Depicting spatial distributions of disease-relevant cells is crucial for understanding disease pathology. Here, we present a method, gsMap, that integrates spatial transcriptomics (ST) data with genome-wide association study (GWAS) summary statistics to map cells to human complex traits, including diseases, in a spatially resolved manner. Using embryonic ST datasets covering 25 organs, we benchmarked gsMap through simulation and by corroborating known trait-associated cells or regions in various organs. Applying gsMap to brain ST data, we revealed that the spatial distribution of glutamatergic neurons (glu-neurons) associated with schizophrenia more closely resembles that for cognitive traits than that for mood traits, such as depression. The schizophrenia-associated glu-neurons were distributed near the dorsal hippocampus, with upregulated calcium signaling and regulation genes, while the depression-associated glu-neurons were distributed near the deep medial prefrontal cortex, with upregulated neuroplasticity genes. Our study provides a method for spatially resolved mapping trait-associated cells and demonstrates the gain of biological insights (e.g., spatial distribution of trait-relevant cells and related signature genes) through these maps.
