## Supplementary Table 1 for "Spatially resolved mapping of cells associated with human complex traits"

### Sheet: Supplementary_Table1
Supplementary Table 1: GWAS summary statistics used in this study
Complex Trait	Sample Size	Access	Year	Ancestry	Study	Lambda GC	Abbreviation
Adult onset asthma	327253	Public	2019	Mixed	Ferreira et al. AJHG 2019	1.2	AOA
Adulthood attention deficit hyperactivity disorder	45078	Public	2023	European	Veera Rajagopal et al. NatGenet, 2023	1.177	A-ADHD
Age at menarche	370000	Public	2017	European	Day et al. Nat Genet 2017	1.405	AAMC
Age at menopause	193274	Public	2021	European	Ruth et al. Nature 2021	1.287	AAMO
Age of initiation of regular smoking	260754	Public	2019	European	Liu et al. Nat Genet 2019	1.153	AOI
Alanine aminotransferase	318818	UKB	2021	Mixed	Sinnott-Armstrong et al. Nat Genet	1.411	ALT
Albumin	291516	UKB	2021	Mixed	Sinnott-Armstrong et al. Nat Genet	1.412	Albumin
Alkaline phosphatase	318953	UKB	2021	Mixed	Sinnott-Armstrong et al. Nat Genet	1.468	ALP
Allergic disease	239766	Public	2017	European	Ferreira et al. Nat Genet 2017	1.179	ALD
Alzheimer dementia	486482	Public	2022	European	Bellenguez wt la. Nat Genet 2022	1.175	AD
Amyotrophic lateral sclerosis	80082	Public	2021	Mixed	Rheenen et al. Nat Genet 2021	1.098	ALS
Anorexia nervosa	45030	Public	2019	European	Watson et al. Nat Genet 2019	1.235	AN
Asthma	452450	UKB	2019	Mixed	Jiang et al. Nat Genet 2019	1.276	Asthma
Atrial fibrillation	1030836	Public	2018	European	Nielsen et al. Nat Genet 2018	1.216	AFib
Attention deficit hyperactivity disorder	225534	Public	2023	European	Ditte Demontis et al. NatGenet, 2023	1.328	ADHD
Autism spectrum disorder	46351	Public	2019	European	Grove et al. Nat Genet 2019	1.144	ASD
Automobile speeding propensity	404291	Public	2019	European	Karlsson et al. Nat Genet 2020	1.351	ASP
Basophil count	473047	Public	2020	European	Vuckovic et al. Cell 2020	1.277	BaCo
Bipolar disorder	99551	Public	2021	European	Mullins et al. Nat Genetc 2021	1.408	BP
Birth length	22003	Public	2014	European	van der Valk RJ et al. HMG 2014	1.057	BL
BMI	683705	Public	2018	European	Yengo et al. HMG 2018	2.789	BMI
Bone mineral density	142472	Public	2017	Mixed	Kemp et al. Nat Genet 2017	1.43	BMD
Breast cancer	228951	Public	2018	European	Michailidou et al. Nature 2018	1.287	BRCA
Breast cancer ER negative	127442	Public	2018	European	Michailidou et al. Nature 2018	1.179	BRCA-ER-
Breast cancer ER positive	175475	Public	2018	European	Michailidou et al. Nature 2018	1.229	BRCA-ER+
C-reactive protein	318271	UKB	2021	Mixed	Sinnott-Armstrong et al. Nat Genet	1.515	CRP
Calcium	291843	UKB	2021	Mixed	Sinnott-Armstrong et al. Nat Genet	1.341	Calcium
Cannabis use disorder	350802	Public	2020	European	Johnson et al. Lancet Psychiatry 2020	1.085	CUD
Childhood attention deficit hyperactivity disorder	52852	Public	2023	European	Veera Rajagopal et al. NatGenet, 2023	1.232	C-ADHD
Childhood onset asthma	314633	Public	2019	Mixed	Ferreira et al. AJHG 2019	1.2	COA
Chronic kidney disease	117322	Public	2015	Mixed	Pattaro et al. Nat commun 2015	1.048	CKD
Cigarettes per day	260069	Public	2019	European	Liu et al. Nat Genet 2019	1.174	CPD
Cognitive performance	257841	Public	2018	European	Lee et al. Nat Genet 2018	1.544	CoPe
Coronary artery disease	547261	Public	2018	Mixed	Pim van der Hars et al. Circ Res 2018	1.284	CAD
COVID19-HGI-A2	1103319	Public	2021	European	Pairo-Castineira eta al. Nature 2021	1.082	COVID19-HGI-A2
COVID19-HGI-B1	82339	Public	2021	European	Pairo-Castineira eta al. Nature 2021	1.028	COVID19-HGI-B1
COVID19-HGI-B2	2764078	Public	2021	European	Pairo-Castineira eta al. Nature 2021	1.113	COVID19-HGI-B2
COVID19-HGI-C2	2252011	Public	2021	European	Pairo-Castineira eta al. Nature 2021	1.111	COVID19-HGI-C2
Creatinine	318800	UKB	2021	Mixed	Sinnott-Armstrong et al. Nat Genet	1.587	CREAT
Crohn disease	40266	Public	2017	European	De Lange et al. Nat Genet 2017	1.225	Crohn
Depression	1002081	Public	2023	European	Als et al. Nat Med	1.572	Depression
Diastolic blood pressure	427190	UKB	2019	Mixed	Jiang et al. Nat Genet 2019	1.643	DBP
Diet carbohydrate	246370	Public	2020	European	Meddens et al. Mol Psychiatry 2020	1.144	D-Carb
Diet fat	246382	Public	2020	European	Meddens et al. Mol Psychiatry 2020	1.102	D-Fat
Diet protein	246377	Public	2020	European	Meddens et al. Mol Psychiatry 2020	1.101	D-Protein
Dietsugar	221353	Public	2020	European	Meddens et al. Mol Psychiatry 2020	1.141	D-Sugar
Drinks per week	534660	Public	2019	European	Liu et al. Nat Genet 2019	1.238	DPW
Education attainment	766345	Public	2018	European	Lee et al. Nat Genet 2018	1.888	EA
Eever smooking	518633	Public	2019	European	Karlsson et al. Nat Genet 2020	1.513	E-Smoking
Eosinophil count	473300	Public	2020	European	Vuckovic et al. Cell 2020	1.581	EoCo
Epilepsy	63985	Public	2023	European	Stevelink et al.Nat Genet	1.246	Epilepsy
Fasting glucose	46186	Public	2019	European	Lagou et al. 2019	1.048	F-Glucose
Fasting insulin	46186	Public	2019	European	Lagou et al. 2019	1.042	F-Insulin
Gamma glutamyltransferase	318779	UKB	2021	Mixed	Sinnott-Armstrong et al. Nat Genet	1.543	GGT
General risk tolerance	466571	Public	2019	European	Karlsson et al. Nat Genet 2020	1.307	GRT
Genetic generalized epilepsy	23348	Public	2023	European	Stevelink et al.Nat Genet	1.26	GGE
Glucose	291605	UKB	2021	Mixed	Sinnott-Armstrong et al. Nat Genet	1.259	Glucose
HbA1c	304659	UKB	2021	Mixed	Sinnott-Armstrong et al. Nat Genet	1.517	HbA1c
HDL cholesterol	1214567	Public	2021	European	Graham et al. Nature 2021	1.904	HDL
Height	1569284	Public	2022	European	Yengo et al. Nature 2022	5.334	Height
Hematocrit	557521	Public	2020	European	Vuckovic et al. Cell 2020	1.709	HCT
Hemoglobin concentration	559912	Public	2020	European	Vuckovic et al. Cell 2020	1.727	HC
Inflammatory bowel disease	59957	Public	2017	European	De Lange et al. Nat Genet 2017	1.253	IBD
Insomnia	384277	Public	2019	European	Philip Jansen et al. Nat Genet 2019	1.26	Insomnia
Intelligence	257523	Public	2018	European	Savage et al. Nat Genet 2018	1.595	IQ
LDL cholesterol	1205034	Public	2021	European	Graham et al. Nature 2021	1.448	LDL
Lymphocyte count	521369	Public	2020	European	Vuckovic et al. Cell 2020	1.748	LyCo
Major depressive disorder	500199	Public	2019	European	Howard et al. Nat Neuro 2019	1.382	MDD
Male pattern baldness	205327	Public	2018	European	Yap CX et al. Nat Commun 2018	1.43	MPB
Mean corpuscular hemoglobin	485371	Public	2020	European	Vuckovic et al. Cell 2020	1.586	MCH
Mean corpuscular hemoglobin concentration	490078	Public	2020	European	Vuckovic et al. Cell 2020	1.318	MCHC
Mean corpuscular volume	540010	Public	2020	European	Vuckovic et al. Cell 2020	1.716	MCV
Mean platelet volum	459741	Public	2020	European	Vuckovic et al. Cell 2020	1.613	MPV
Monocyte count	517910	Public	2020	European	Vuckovic et al. Cell 2020	1.648	MoCo
Myeloproliferative neoplasms	408241	Public	2020	European	Bao et al. Nature 2020	1.011	MPN
Neurologist classified focal epilepsy	43672	Public	2023	European	Stevelink et al.Nat Genet	1.166	Foc-Epile
Neuroticism	375458	Public	2018	European	Mats Nagel et al. Nat Genet 2018b	1.513	Neuroticism
Neutrophil count	516033	Public	2020	European	Vuckovic et al. Cell 2020	1.639	NeCo
Number of sexual partners	370711	Public	2019	European	Karlsson et al. Nat Genet 2020	1.465	SePa
Opioid Use Disorder	56994	Public	2022	European	Deak et al. Mol Psychiatry 2022	1.163	OUD
Ovarian cancer	66450	Public	2017	European	Phelanet et al. Nat Genet 2017	1.052	OV
Ovarian cancer mucinous	44854	Public	2017	European	Phelanet et al. Nat Genet 2017	1.033	OVM
Ovarian cancer serous	53978	Public	2017	European	Phelanet et al. Nat Genet 2017	1.054	OVS
Parkinson disease	473366	Public	2019	European	Nalls wt al. Lancent Neurology 2019	1.074	PD
Persistent attention deficit hyperactivity disorder	39533	Public	2023	European	Veera Rajagopal et al. NatGenet, 2023	1.044	P-ADHD
Platelet count	538572	Public	2020	European	Vuckovic et al. Cell 2020	1.824	PlCo
Post-traumatic stress disorder	69279	Public	2019	Mixed	Nievergelt et al. Nat Comm 2019	1.072	PTSD
Prostate cancer	140254	Public	2017	European	Schumacher et al. Nat Genet 2017	1.124	PRCA
RBC distribution width	528459	Public	2020	European	Vuckovic et al. Cell 2020	1.539	RDW
Red blood cell count	540824	Public	2020	European	Vuckovic et al. Cell 2020	1.816	RbCo
Refractive error	305422	In-house	2023	European	In-house	1.687	RE
Rheumatoid arthritis	58284	Public	2014	European	Okada Y et al. Nature 2014	1.311	RA
Schizophrenia	69856	Public	2022	Mixed	Trubetskoy wt al. Nature 2022	1.714	SCZ
Sensitivity to environmental stress and adversity neuroticism cluster	349779	Public	2020	European	Mats Nagel et al. Acta PS 2020	1.395	StoEs
Serum creatinine	132731	Public	2016	Mixed	Pattaro et al. Nat commun 2016	1.147	S-Creatinine
Serum cystatin c	32748	Public	2016	Mixed	Pattaro et al. Nat commun 2016	1.048	S-Cystatin-C
Smoking Cessation	308801	Public	2019	European	Liu et al. Nat Genet 2019	1.112	Smoking-C
Smoking Initiation	628255	Public	2019	European	Liu et al. Nat Genet 2019	1.369	Smoking-I
Stroke	446696	Public	2018	European	Malik et al. Nat Genet 2018	1.097	Stroke
Subjective well-being	298420	Public	2015	European	Okbay et al. Nat Genet 2016	1.138	SWB
Systolic blood pressure	427186	UKB	2019	Mixed	Jiang et al. Nat Genet 2019	1.697	SBP
Total bilirubin	317605	UKB	2021	Mixed	Sinnott-Armstrong et al. Nat Genet	1.304	T-Bilirubin
Total cholesterol	96251	Public	2013	European	Willer CJ et al. Nat Genet 2013	1.017	T-Cholesterol
Total protein	291516	UKB	2021	Mixed	Sinnott-Armstrong et al. Nat Genet	1.451	T-Protein
Total white blood cell count	556728	Public	2020	European	Vuckovic et al. Cell 2020	1.795	WbCo
Tourette syndrome	14307	Public	2018	European	Yu et al. AJHJ, 2018	1.085	Tourette
Triglycerides	1225893	Public	2021	European	Graham et al. Nature 2021	1.774	TAG
Type 2 diabetes	571986	Public	2018	European	Xue et al. Nat Commun 2018	1.406	T2D
Ulcerative colitis	45975	Public	2017	European	De Lange et al. Nat Genet 2017	1.186	UC
Vitiligo	44266	Public	2016	European	Jin et al. Nat Genet 2016	1.189	Vitiligo
