## Supplementary Table 2 for "Spatially resolved mapping of cells associated with human complex traits"

### Sheet: Supplementary_Table2
Supplementary Table 2: Macaque cortex ST sections.
Section	Monkey	EBZ (mm)	Number of cells
T155	1	41.08	17613
T153	1	40.06	42104
T151	1	39.58	53616
T149	1	39.05	50213
T147	1	38.56	37766
T144	1	38.52	82355
T142	1	38.5	73782
T140	1	38	96445
T138	1	37.5	96807
T143	1	37.01	97916
T141	1	36.5	123305
T139	1	36.02	98505
T137	1	35.55	114165
T135	1	35.04	114958
T133	1	34.55	104329
T130	1	34.04	95989
T131	1	33.54	156024
T129	1	33.04	129154
T127	1	32.54	126420
T125	1	32.05	136741
T123	1	31.56	182213
T121	1	31.07	152617
T119	1	30.56	197533
T117	1	30.04	185723
T115	1	29.56	228615
T113	1	29.06	183312
T111	1	28.57	194351
T109	1	28.33	207525
T107	1	27.84	176354
T105	1	27.35	187704
T103	1	26.86	239875
T101	1	26.35	130083
T99	1	25.85	149777
T97	1	25.37	204678
T95	1	24.88	200090
T93	1	24.39	179190
T91	1	23.88	162106
T89	1	23.41	207964
T87	1	22.9	151892
T85	1	22.39	204500
T83	1	21.89	274748
T81	1	22.03	219326
T79	1	21.4	263549
T77	1	20.91	216862
T75	1	20.42	228692
T73	1	19.91	154858
T71	1	19.42	165649
T67	1	18.45	270616
T65	1	17.99	300319
T63	1	17.47	203770
T61	1	16.98	219853
T59	1	16.46	215426
T57	1	15.94	212185
T55	1	15.46	223331
T53	1	14.93	279672
T51	1	14.45	149982
T49	1	13.94	288301
T47	1	13.45	244202
T45	1	12.94	207549
T43	1	12.54	314377
T41	1	11.97	222684
T39	1	11.49	378728
T37	1	10.99	242347
T33	1	10	393838
T31	1	9.51	382189
T29	1	9.11	317861
T27	1	8.5	276593
T25	1	8	387095
T28	1	6.73	198690
T30	1	6.23	398699
T32	1	5.72	393230
T34	1	5.19	401128
T36	1	4.73	460176
T38	1	4.22	270032
T40	1	3.72	323749
T42	1	3.22	411155
T44	1	2.72	388986
T48	1	1.69	370682
T50	1	1.22	382380
T52	1	0.71	414928
T54	1	0.22	468077
T56	1	-0.28	423275
T58	1	-0.79	331150
T60	1	-1.29	362657
T62	1	-1.8	301328
T64	1	-2.3	528264
T66	1	-2.8	492701
T68	1	-3.3	486936
T72	1	-4.3	399654
T74	1	-4.8	313044
T76	1	-5.3	269252
T78	1	-5.8	400172
T80	1	-6.3	406020
T82	1	-6.8	426326
T84	1	-7.3	344169
T88	1	-8.3	185793
T90	1	-8.8	414430
T92	1	-9.3	228558
T94	1	-9.79	283624
T96	1	-10.25	365800
T98	1	-10.74	361621
T100	1	-11.24	313454
T102	1	-11.74	205045
T104	1	-12.24	423021
T106	1	-12.74	326800
T108	1	-13.24	342145
T110	1	-13.74	484070
T112	1	-14.24	482656
T114	1	-14.74	447820
T116	1	-15.24	432806
T118	1	-15.74	483800
T120	1	-16.24	393324
T122	1	-16.74	377757
T124	1	-17.24	455424
T136	1	-17.87	134776
T134	1	-18.46	259903
T132	1	-19.17	227914
T128	1	-19.58	117120
T126	1	-20.2	32272
T592	2	39.23	91227
T590	2	36.29	134994
T586	2	33.28	201681
T584	2	30.29	259875
T582	2	27.28	183998
T580	2	24.28	306699
T578	2	21.36	262107
T576	2	18.48	239557
T574	2	15.26	270517
T573	2	9.06	349502
T575	2	6.07	364020
T577	2	3.07	288801
T579	2	0	244439
T581	2	-2.96	431259
T583	2	-5.96	403711
T585	2	-8.96	505589
T587	2	-11.97	540242
T589	2	-14.97	540554
T591	2	-18	253791
T873	3	42.93	25216
T872	3	42.92	83637
T874	3	42.91	89234
T871	3	39.6	45069
T869	3	36.42	150473
T867	3	33.08	158208
T865	3	30.1	324623
T862	3	27.08	325967
T860	3	24.05	234903
T858	3	21.04	237569
T849	3	18.03	234053
T837	3	15.01	343724
T825	3	12.01	357491
T826	3	9.01	254967
T838	3	6.02	399221
T850	3	2.93	299698
T859	3	0	380500
T861	3	-3.01	307909
T863	3	-6.01	423181
T864	3	-9.03	441002
T866	3	-12.07	464387
T868	3	-15.04	253554
T875	3	-18.57	232483
