## Supplementary Table 3 for "Spatially resolved mapping of cells associated with human complex traits"

### Sheet: Supplementray_Table3
Supplementary Table 3: Abbreviation of macaque cortex regions.
Cortical lobe	Cortical region (Level 3)	Full name
occipital	V1	visual area 1 (primary visual cortex)
occipital	V2	visual area 2
occipital	V3d	visual area 3, dorsal part
occipital	V3v	visual ar ea 3, ventral part
occipital	V3A	visual area V3A
occipital	V4	visual area 4 (dorsal part)
occipital	V4v	visual area 4, ventral part
occipital	V4t	V4 transitional area
parietal	7op	parietal opercular area
parietal	PF	caudal inferior parietal lobule area (or 7a)
parietal	PFG	caudal inferior parietal lobule area (or 7a)
parietal	PG	rostral inferior parietal lobule area (or 7b)
parietal	Opt	rostral inferior parietal lobule area (or 7b)
parietal	LIPd	lateral intraparietal area, dorsal subdivision
parietal	LIPv	lateral intraparietal area, ventral subdivision
parietal	VIP	ventral intraparietal area
parietal	MIP	medial intraparietal area
parietal	PIP	posterior intraparietal area
parietal	LOP	lateral occipital parietal area
parietal	AIP	anterior intraparietal area
parietal	DP	dorsal prelunate area
parietal	V6	visual area 6 (or PO)
parietal	V6Ad	visual ar ea 6A, dorsal division
parietal	V6Av	visual area 6A, ventral division (or PO)
parietal	PE	superior parietal lobule area (or 5)
parietal	PEa	superior parietal lobule area (or 5)
parietal	PEc	superior parietal lobule area (or 5)
parietal	PGm	medial parietal area (or 7m)
temporal	TPO	sts dorsal bank area
temporal	TAa	sts dorsal bank area
temporal	TPt	temporo-parietal area
temporal	PGa	sts fundus/dorsal bank area
temporal	IPa	area IPa (sts fundus)
temporal	FST	floor of superior temporal area
temporal	MST	medial superior temporal area
temporal	MT	middle temporal area
temporal	TEO	area TEO
temporal	35	area 35 of the perirhinal cortex
temporal	36p	area 36 of the perirhinal cortex, temporal-polar subregion
temporal	36r	area 36 of the perirhinal cortex, rostral subregion
temporal	36c	area 36 of the perirhinal cortex, caudal subregion
temporal	TEad	dorsal subregion of anterior TE
temporal	TEav	ventral subregion of anterior TE
temporal	TEpd	dorsal subregion of posterior TE
temporal	TEpv	ventral subregion of posterior TE
temporal	TEa	sts ventral bank area
temporal	TEm	sts ventral bank area
temporal	ER	entorhinal cortex, rostral division
temporal	EO	entorhinal cortex, olfactory division
temporal	EI	entorhinal cortex, intermediate division
temporal	ELr	entorhinal cortex, lateral division (rostral part)
temporal	ELc	entorhinal cortex, lateral division (caudal part)
temporal	EC	entorhinal cortex, caudal division
temporal	ECL	entorhinal cortex, caudal limiting division
temporal	TF	area TF of the parahippocampal cortex
temporal	TH	area TH of the parahippocampal cortex
temporal	TFO	area TFO of the parahippocampal cortex
temporal	TGa	agranular part of the temporal pole
temporal	TGdd	dysgranular part of the dorsal temporal pole
temporal	TGdg	granular part of the dorsal temporal pole
temporal	TGsts	sts part of the temporal pole
temporal	TGvd	ventral dysgranular part of the temporal pole
temporal	TGvg	ventral granular part of the temporal pole
temporal	RTp	rostrotemporal ("p" refers to polar)
auditory	RT	rostrotemporal, core region of the auditory cortex
auditory	R	rostral, core region of the auditory cortex
auditory	AI	auditory area I, core region of the auditory cortex
auditory	RTM	medial rostrotemporal, belt region of the auditory cortex
auditory	RM	rostromedial, belt region of the auditory cortex
auditory	CM	caudomedial, belt region of the auditory cortex
auditory	RTL	lateral rostrotemporal, belt region of the auditory cortex
auditory	AL	anterior lateral, belt region of the auditory cortex
auditory	ML	middle lateral, belt region of the auditory cortex
auditory	CL	caudal lateral, belt region of the auditory cortex
auditory	STGr	rostral superior temporal gyrus
auditory	RPB	rostral parabelt region of the auditory cortex
auditory	CPB	caudal parabelt region of the auditory cortex
insular	Pi	parainsular area
insular	Ia	agranular insula
insular	Ig	granular insula
insular	Id	dysgranular insula
insular	Ri	retroinsula
somatosensory	G	gustatory cortex
somatosensory	SII	secondary somatosensory area
somatosensory	1-2	somatosensory areas 1 and 2
somatosensory	3a/b	somatosensory areas 3a and 3b
cingulate	23a	subregion of posterior cingulate cortex
cingulate	23b	subregion of posterior cingulate cortex
cingulate	23c	subregion of posterior cingulate cortex
cingulate	v23b	subregion of posterior cingulate cortex
cingulate	24a	subregion of anterior cingulate cortex
cingulate	24b	subregion of anterior cingulate cortex
cingulate	24c	subregion of anterior cingulate cortex
cingulate	24a'	subregion of anterior cingulate cortex
cingulate	24b'	subregion of anterior cingulate cortex
cingulate	24c'	subregion of anterior cingulate cortex
cingulate	29	retrosplenial cortex
cingulate	30	retrosplenial cortex
cingulate	31	posterior cingulate area
cingulate	32	medial prefrontal area
cingulate	PEci	superior parietal lobule area (cingulate sulcus)
frontal	F1	agranular frontal area F1 (or 4)
frontal	F2	agranular frontal area F2 (or 6DR/6DC)
frontal	F7	agranular frontal area F7 (or 6DR)
frontal	F3	agranular frontal area F3 (or SMA)
frontal	F6	agranular frontal area F6 (or preSMA)
frontal	F4	agranular frontal area F4 (or 4C/6Va/6Vb)
frontal	F5	agranular frontal area F5 (or 6Va/6Vb)
frontal	PrCO	precentral opercular area
prefrontal	10mr	medial prefrontal area
prefrontal	10mc	medial prefrontal area
prefrontal	10o	orbital prefrontal area
prefrontal	9d	dorso-lateral prefrontal area
prefrontal	9m	dorso-medial prefrontal area
prefrontal	46d	dorso-lateral prefrontal area in the dorsal bank and lip of the principal sulcus (ps)
prefrontal	46v	ventro-lateral prefrontal area in the ventral bank and lip of the principal sulcus (ps)
prefrontal	8Bd	dorso-lateral prefrontal area
prefrontal	8Bm	dorso-medial prefrontal area
prefrontal	8Bs	dorso-lateral prefrontal area in the arcuate sulcus upper limb
prefrontal	8Ad	periarcuate area (or frontal eye field), dorsal subdivison
prefrontal	8Av	periarcuate area (or frontal eye field), ventral subdivison
prefrontal	45b	ventro-lateral prefr. area in the arcuate sulcus lower limb (asl)
prefrontal	45a	ventro-lateral prefrontal area
prefrontal	44	ventro-lateral prefr. area in the arcuate sulcus lower limb (asl)
prefrontal	Iai	intermediate agranular insula area
prefrontal	Iam	medial agranular insula ar ea
prefrontal	Iapm	posteromedial agranular insula area
prefrontal	Ial	lateral agranular insula area
prefrontal	Iapl	posterolateral agranular insula area
prefrontal	11l	orbital prefrontal area
prefrontal	11m	orbital prefrontal area
prefrontal	14r	orbito-medial prefrontal area (gyrus rectus)
prefrontal	14c	orbito-medial prefrontal area (gyrus rectus)
prefrontal	25	medial prefrontal area (subgenual cortex)
prefrontal	12r	ventro-lateral prefrontal area
prefrontal	12l	ventro-lateral prefrontal area
prefrontal	12m	orbital prefrontal area
prefrontal	12o	orbital prefrontal area
prefrontal	13l	orbital prefrontal area
prefrontal	13m	orbital prefrontal area
prefrontal	13b	orbital prefrontal area
prefrontal	13a	orbital prefrontal area
PIRIFORM	Pir	piriform cortex
