## Supplementary Table 4 for "Spatially resolved mapping of cells associated with human complex traits"

### Sheet: Supplementary_Table4
Supplementary Table 4: Identified drugs with target genes enriched in genes highly expressed in the medial side of PFC 14r.
Drug name	Ratio (PFC 14r medial side)	Ratio (other genes)	OR	Lower 95% CI	Upper 95% CI	P-value	Database
Acamprosate	6/143	18/13313	32.2984	10.334	86.4647	1.49075e-07	Drug Repurposing Hub
Pentobarbital	6/143	21/13313	27.668	8.99809	72.4876	3.19361e-07	DrugBank
Phenytoin	6/143	24/13313	24.2045	7.96976	62.07	6.24026e-07	DrugBank
Topiramate	6/143	32/13313	18.1645	6.1059	45.0133	2.70542e-06	Drug Repurposing Hub
Primidone	5/143	23/13313	20.9058	6.11973	57.3628	1.02001e-05	Drug Repurposing Hub
Gabapentin	5/143	26/13313	18.4913	5.46608	49.9814	1.7188e-05	Drug Repurposing Hub
Caffeine	5/143	27/13313	17.8103	5.27826	47.8757	2.01976e-05	Drug Repurposing Hub
Butabarbital	5/143	28/13313	17.1737	5.10215	45.9426	2.36019e-05	DrugBank
Dehydroepiandrosterone	5/143	28/13313	17.1737	5.10215	45.9426	2.36019e-05	Drug Repurposing Hub
Butalbital	4/143	15/13313	25.4731	6.07654	81.3179	4.18716e-05	DrugBank
Metharbital	4/143	15/13313	25.4731	6.07654	81.3179	4.18716e-05	DrugBank
Talbutal	4/143	15/13313	25.4731	6.07654	81.3179	4.18716e-05	DrugBank
L-Quisqualic-Acid	3/143	5/13313	56.8768	8.74948	294.183	6.32968e-05	Drug Repurposing Hub
Nicardipine	3/143	8/13313	35.5751	6.01632	149.722	0.000182179	DrugBank
Glutamic acid	5/143	48/13313	10.0039	3.06205	25.5533	0.000240645	DrugBank
Kynurenic-Acid	2/143	1/13313	187.735	9.73089	10079.9	0.000334119	Drug Repurposing Hub
MPEP	2/143	1/13313	187.735	9.73089	10079.9	0.000334119	Drug Repurposing Hub
Nitrendipine	2/143	1/13313	187.735	9.73089	10079.9	0.000334119	Drug Repurposing Hub
Perzinfotel	2/143	1/13313	187.735	9.73089	10079.9	0.000334119	Drug Repurposing Hub
Adinazolam	3/143	13/13313	21.9072	3.95925	80.9015	0.000594658	DrugBank
Alprazolam	3/143	13/13313	21.9072	3.95925	80.9015	0.000594658	DrugBank
Chlordiazepoxide	3/143	13/13313	21.9072	3.95925	80.9015	0.000594658	DrugBank
Clobazam	3/143	13/13313	21.9072	3.95925	80.9015	0.000594658	DrugBank
Clorazepic acid	3/143	13/13313	21.9072	3.95925	80.9015	0.000594658	DrugBank
Diazepam	3/143	13/13313	21.9072	3.95925	80.9015	0.000594658	DrugBank
Eszopiclone	3/143	13/13313	21.9072	3.95925	80.9015	0.000594658	DrugBank
Ethchlorvynol	3/143	13/13313	21.9072	3.95925	80.9015	0.000594658	DrugBank
Etomidate	3/143	13/13313	21.9072	3.95925	80.9015	0.000594658	DrugBank
Flumazenil	3/143	13/13313	21.9072	3.95925	80.9015	0.000594658	Drug Repurposing Hub
Flurazepam	3/143	13/13313	21.9072	3.95925	80.9015	0.000594658	DrugBank
Halazepam	3/143	13/13313	21.9072	3.95925	80.9015	0.000594658	DrugBank
Lorazepam	3/143	13/13313	21.9072	3.95925	80.9015	0.000594658	DrugBank
Meprobamate	3/143	13/13313	21.9072	3.95925	80.9015	0.000594658	DrugBank
Midazolam	3/143	13/13313	21.9072	3.95925	80.9015	0.000594658	DrugBank
Oxazepam	3/143	13/13313	21.9072	3.95925	80.9015	0.000594658	DrugBank
Secobarbital	3/143	13/13313	21.9072	3.95925	80.9015	0.000594658	DrugBank
Temazepam	3/143	13/13313	21.9072	3.95925	80.9015	0.000594658	DrugBank
Triazolam	3/143	13/13313	21.9072	3.95925	80.9015	0.000594658	DrugBank
3-Carboxy-4-Hydroxyphenylglycine-(R)	2/143	2/13313	94.0782	6.77491	1310.83	0.000663573	Drug Repurposing Hub
7-Chlorokynurenic-Acid	2/143	2/13313	94.0782	6.77491	1310.83	0.000663573	Drug Repurposing Hub
Amlodipine	2/143	2/13313	94.0782	6.77491	1310.83	0.000663573	Drug Repurposing Hub
CGP-37849	2/143	2/13313	94.0782	6.77491	1310.83	0.000663573	Drug Repurposing Hub
Ditolylguanidine	2/143	2/13313	94.0782	6.77491	1310.83	0.000663573	Drug Repurposing Hub
Midafotel	2/143	2/13313	94.0782	6.77491	1310.83	0.000663573	Drug Repurposing Hub
Nisoldipine	2/143	2/13313	94.0782	6.77491	1310.83	0.000663573	DrugBank
Selfotel	2/143	2/13313	94.0782	6.77491	1310.83	0.000663573	Drug Repurposing Hub
Propofol	3/143	14/13313	20.3302	3.70585	73.9335	0.000716483	DrugBank
Lamotrigine	4/143	35/13313	10.9085	2.77938	31.1155	0.000753529	DrugBank
Spironolactone	3/143	15/13313	18.9599	3.4829	68.0257	0.000853114	Drug Repurposing Hub
Medroxyprogesterone acetate	3/143	16/13313	17.7899	3.28534	63.1108	0.00100522	DrugBank
CPP	2/143	3/13313	62.7202	5.20453	561.212	0.00109824	Drug Repurposing Hub
Dizocilpine-(+)	2/143	3/13313	62.7202	5.20453	561.212	0.00109824	Drug Repurposing Hub
Homoquinolinic-Acid	2/143	3/13313	62.7202	5.20453	561.212	0.00109824	Drug Repurposing Hub
L-689560	2/143	3/13313	62.7202	5.20453	561.212	0.00109824	Drug Repurposing Hub
L-701324	2/143	3/13313	62.7202	5.20453	561.212	0.00109824	Drug Repurposing Hub
NMDA	2/143	3/13313	62.7202	5.20453	561.212	0.00109824	Drug Repurposing Hub
Tetrazol-5-Yl-Glycine-(RS)	2/143	3/13313	62.7202	5.20453	561.212	0.00109824	Drug Repurposing Hub
Ethanol	4/143	43/13313	8.87622	2.28293	24.9227	0.00153025	DrugBank
Isoflurane	3/143	19/13313	14.9828	2.80757	51.6738	0.00156075	DrugBank
Methoxyflurane	3/143	19/13313	14.9828	2.80757	51.6738	0.00156075	Drug Repurposing Hub
Amantadine	2/143	4/13313	47.0855	4.22737	329.206	0.00163588	Drug Repurposing Hub
D-Serine	2/143	4/13313	47.0855	4.22737	329.206	0.00163588	Drug Repurposing Hub
DNQX	2/143	4/13313	47.0855	4.22737	329.206	0.00163588	Drug Repurposing Hub
Isradipine	2/143	4/13313	47.0855	4.22737	329.206	0.00163588	DrugBank
Kainic-Acid	2/143	4/13313	47.0855	4.22737	329.206	0.00163588	Drug Repurposing Hub
L-Cysteinesulfinic-Acid	2/143	4/13313	47.0855	4.22737	329.206	0.00163588	Drug Repurposing Hub
SYM-2081	2/143	4/13313	47.0855	4.22737	329.206	0.00163588	Drug Repurposing Hub
TC-E-5002	2/143	4/13313	47.0855	4.22737	329.206	0.00163588	Drug Repurposing Hub
Enflurane	3/143	20/13313	14.2351	2.67778	48.8239	0.00178098	Drug Repurposing Hub
Ergocalciferol	3/143	21/13313	13.5474	2.55917	46.1878	0.00201967	DrugBank
Felbamate	2/143	5/13313	37.6812	3.55979	231.13	0.00227428	Drug Repurposing Hub
Guaifenesin	2/143	5/13313	37.6812	3.55979	231.13	0.00227428	DrugBank
Magnesium sulfate	2/143	5/13313	37.6812	3.55979	231.13	0.00227428	DrugBank
Halothane	3/143	23/13313	12.3727	2.35134	41.6937	0.0025545	Drug Repurposing Hub
Sevoflurane	3/143	24/13313	11.857	2.2596	39.7379	0.00285163	Drug Repurposing Hub
Gavestinel	2/143	6/13313	31.4126	3.07482	177.792	0.00301128	Drug Repurposing Hub
NBQX	2/143	6/13313	31.4126	3.07482	177.792	0.00301128	Drug Repurposing Hub
Cholic-Acid	2/143	7/13313	26.9141	2.70626	142.923	0.00384473	Drug Repurposing Hub
Acetylcysteine	2/143	8/13313	23.5707	2.4166	119.772	0.00477253	Drug Repurposing Hub
Lindane	2/143	8/13313	23.5707	2.4166	119.772	0.00477253	DrugBank
Rufinamide	2/143	8/13313	23.5707	2.4166	119.772	0.00477253	Drug Repurposing Hub
Atomoxetine	2/143	9/13313	20.9376	2.18305	102.488	0.0057926	DrugBank
Levomenthol	2/143	9/13313	20.9376	2.18305	102.488	0.0057926	DrugBank
Nifedipine	2/143	10/13313	18.8479	1.9906	89.6599	0.00690292	Drug Repurposing Hub
Adenosine-Triphosphate	3/143	35/13313	8.12548	1.58043	26.251	0.00755432	Drug Repurposing Hub
Methadone	2/143	11/13313	17.1356	1.82942	79.4503	0.00810147	DrugBank
Amoxapine	3/143	36/13313	7.89939	1.5384	25.4594	0.00812105	Drug Repurposing Hub
Olanzapine	3/143	37/13313	7.68561	1.49851	24.7271	0.00871218	Drug Repurposing Hub
Meperidine	2/143	12/13313	15.7092	1.69239	71.6694	0.00938628	DrugBank
Donepezil	2/143	13/13313	14.5033	1.57441	64.86	0.0107554	DrugBank
Procaine	2/143	14/13313	13.4589	1.47181	59.4479	0.0122069	Drug Repurposing Hub
Verapamil	2/143	14/13313	13.4589	1.47181	59.4479	0.0122069	Drug Repurposing Hub
L-Aspartic-Acid	2/143	16/13313	11.7801	1.30206	50.9088	0.0153497	Drug Repurposing Hub
Tramadol	2/143	16/13313	11.7801	1.30206	50.9088	0.0153497	DrugBank
Dipyridamole	2/143	19/13313	9.92104	1.11002	41.7709	0.0206359	Drug Repurposing Hub
Pentoxifylline	2/143	22/13313	8.56444	0.967303	35.3657	0.0265664	Drug Repurposing Hub
Ranolazine	2/143	24/13313	7.8505	0.890923	32.1277	0.0308555	DrugBank
AA-29504	1/143	2/13313	46.7579	0.788931	897.136	0.0315464	Drug Repurposing Hub
Alendronic acid	1/143	2/13313	46.7579	0.788931	897.136	0.0315464	DrugBank
Cleviprex	1/143	2/13313	46.7579	0.788931	897.136	0.0315464	Drug Repurposing Hub
Daminozide	1/143	2/13313	46.7579	0.788931	897.136	0.0315464	Drug Repurposing Hub
Eniluracil	1/143	2/13313	46.7579	0.788931	897.136	0.0315464	Drug Repurposing Hub
GNF-5837	1/143	2/13313	46.7579	0.788931	897.136	0.0315464	Drug Repurposing Hub
IOX2	1/143	2/13313	46.7579	0.788931	897.136	0.0315464	Drug Repurposing Hub
Larotrectinib	1/143	2/13313	46.7579	0.788931	897.136	0.0315464	Drug Repurposing Hub
NS-1643	1/143	2/13313	46.7579	0.788931	897.136	0.0315464	Drug Repurposing Hub
Papaverine	1/143	2/13313	46.7579	0.788931	897.136	0.0315464	Drug Repurposing Hub
Quinine	1/143	2/13313	46.7579	0.788931	897.136	0.0315464	Drug Repurposing Hub
Amitriptyline	2/143	27/13313	6.97587	0.796518	28.2199	0.0377601	Drug Repurposing Hub
AZD4282	2/143	27/13313	6.97587	0.796518	28.2199	0.0377601	Drug Repurposing Hub
